# GWAS of Lyme disease identifies five loci and discovers a connection with post-infectious diseases

**DOI:** 10.64898/2026.10.21.26366124

**Authors:** Satu Strausz, Erika Romppanen, Hele Haapaniemi, FinnGen, Estonian Biobank Research Team, Health Informatics Research Team, Richa Saxena, Nasa Sinnott-Armstrong, Erik Abner, Hanna M. Ollila

## Abstract

Lyme disease is a vector-borne bacterial infection with marked heterogeneity in susceptibility and clinical manifestations. We investigated the genetic architecture and clinical heterogeneity of Lyme disease using genetic and longitudinal health data from FinnGen and the Estonian Biobank. Genome-wide association analyses included 37,571 individuals with Lyme disease and 670,567 controls (N = 708,138), complemented by sex-stratified analyses and temporal phenotyping in FinnGen.

The overall GWAS meta-analysis identified three genome-wide significant loci at *SCGB1D2*, *TLR1/TLR6*, and *HLA-DQA1*. Sex-stratified analyses identified additional genome-wide significant signals at *CPE* in males (β = −0.077, P = 2.99 × 10⁻⁸) and the *TYMP-CPT1B* locus in females (β = −0.064, P = 4.98 × 10⁻⁸). The *TLR1/6* association was more pronounced in males (β = −0.141, P = 2.16 × 10⁻¹²) than in females (β = −0.060, P = 1.21 × 10⁻⁵).

Temporal phenotyping showed enrichment of neurological, musculoskeletal, and dermatological manifestations after Lyme disease diagnosis, with associations generally attenuating over time. Bell palsy showed the strongest association at 1-6 months (OR 11.49, P = 2.37 × 10⁻⁷⁹), while joint pain was also enriched during this interval (OR 1.74, P = 1.95 × 10⁻²³). Early associations with joint pain and Bell palsy were stronger in males than in females.

These findings expand the genetic architecture of Lyme disease, implicate innate immune sensing through the *TLR1/TLR6* locus, and antigen presentation through the HLA associations. Overall, the results highlight a strong polygenic signal with Lyme disease and a connection with other post-infectious clinical manifestations.
