## Supplementary_Tables for "GWAS of Lyme disease identifies five loci and discovers a connection with post-infectious diseases"

### Sheet: S1_postdiagnostic
Supplementary Table S1. Post-diagnostic clinical associations following Lyme disease diagnosis
Phenotype	Concept code	Vocabulary	Time window	Group	OR	95% CI low	95% CI high	P	Cases with code	Cases in window	Controls with code	Controls in window
Bell palsy	G51.0	ICD10	1–6 months	All	11.4853	8.34959	15.7985	2.3732e-79	84	16521	69	155141
Bell palsy	G51.0	ICD10	1–6 months	Male	22.8037	13.1927	39.4163	2.28653e-58	45	6129	18	55513
Bell palsy	G51.0	ICD10	1–6 months	Female	8.15413	5.31968	12.4989	1.24626e-29	39	10392	46	99618
Bell palsy	G51.0	ICD10	6–12 months	All	4.52212	3.0212	6.7687	3.17689e-15	35	14769	73	139042
Bell palsy	G51.0	ICD10	6–12 months	Male	7.27915	3.76977	14.0555	2.91714e-11	16	5464	20	49591
Bell palsy	G51.0	ICD10	6–12 months	Female	3.80884	2.23815	6.48182	3.47296e-07	19	9305	48	89401
Bell palsy	G51.0	ICD10	1–2 years	All	2.34817	1.56259	3.52867	4.2625e-05	29	14339	116	134525
Bell palsy	G51.0	ICD10	1–2 years	Male	2.62042	1.33866	5.12946	0.00731346	11	5320	38	48097
Bell palsy	G51.0	ICD10	1–2 years	Female	2.39987	1.43112	4.0244	0.00117235	18	9019	72	86477
Joint pain	M25.5	ICD10	1–6 months	All	1.74176	1.56029	1.94433	1.95259e-23	384	16521	2091	155141
Joint pain	M25.5	ICD10	1–6 months	Male	2.34175	1.92795	2.84437	1.84851e-18	130	6129	509	55513
Joint pain	M25.5	ICD10	1–6 months	Female	1.52037	1.32987	1.73815	8.3626e-10	254	10392	1615	99618
Joint pain	M25.5	ICD10	6–12 months	All	1.58133	1.4169	1.76485	2.0809e-16	381	14769	2290	139042
Joint pain	M25.5	ICD10	6–12 months	Male	1.77703	1.44731	2.18186	3.78254e-08	111	5464	572	49591
Joint pain	M25.5	ICD10	6–12 months	Female	1.64303	1.44162	1.87258	7.63932e-14	270	9305	1597	89401
Joint pain	M25.5	ICD10	1–2 years	All	1.41951	1.29765	1.55281	1.8368e-14	570	14339	3812	134525
Joint pain	M25.5	ICD10	1–2 years	Male	1.68203	1.43239	1.97517	1.965e-10	182	5320	992	48097
Joint pain	M25.5	ICD10	1–2 years	Female	1.30769	1.17347	1.45727	1.3079e-06	388	9019	2874	86477
Paraesthesia of skin	R20.2	ICD10	1–6 months	All	2.86742	2.18026	3.77114	6.80691e-15	67	16521	220	155141
Paraesthesia of skin	R20.2	ICD10	1–6 months	Male	2.73587	1.69726	4.41003	3.53159e-05	22	6129	73	55513
Paraesthesia of skin	R20.2	ICD10	1–6 months	Female	2.79079	2.00134	3.89166	5.76855e-10	45	10392	155	99618
Paraesthesia of skin	R20.2	ICD10	6–12 months	All	2.76755	2.11096	3.62835	3.19796e-14	68	14769	232	139042
Paraesthesia of skin	R20.2	ICD10	6–12 months	Male	2.00481	1.14539	3.50908	0.0214024	15	5464	68	49591
Paraesthesia of skin	R20.2	ICD10	6–12 months	Female	2.95458	2.17037	4.02214	1.16411e-12	53	9305	173	89401
Paraesthesia of skin	R20.2	ICD10	1–2 years	All	1.79236	1.40383	2.28843	3.01215e-06	77	14339	404	134525
Paraesthesia of skin	R20.2	ICD10	1–2 years	Male	2.06339	1.31078	3.24812	0.00230771	23	5320	101	48097
Paraesthesia of skin	R20.2	ICD10	1–2 years	Female	1.65815	1.24119	2.21519	0.000754012	54	9019	313	86477
Dermatitis	L30.9	ICD10	1–6 months	All	2.19712	1.92231	2.51122	4.05095e-32	269	16521	1160	155141
Dermatitis	L30.9	ICD10	1–6 months	Male	2.00145	1.57132	2.54933	1.57063e-08	81	6129	369	55513
Dermatitis	L30.9	ICD10	1–6 months	Female	2.42224	2.06179	2.84569	2.08049e-28	188	10392	752	99618
Dermatitis	L30.9	ICD10	6–12 months	All	1.68401	1.46212	1.93958	3.67864e-13	230	14769	1294	139042
Dermatitis	L30.9	ICD10	6–12 months	Male	1.61767	1.25706	2.08171	0.000218372	72	5464	406	49591
Dermatitis	L30.9	ICD10	6–12 months	Female	1.75774	1.48167	2.08525	7.96605e-11	158	9305	870	89401
Dermatitis	L30.9	ICD10	1–2 years	All	1.50582	1.34031	1.69177	5.0908e-12	336	14339	2110	134525
Dermatitis	L30.9	ICD10	1–2 years	Male	1.58853	1.29931	1.94213	7.04497e-06	114	5320	654	48097
Dermatitis	L30.9	ICD10	1–2 years	Female	1.49555	1.29621	1.72554	3.61378e-08	222	9019	1435	86477
Headache	R51.80	ICD10fi	1–6 months	All	1.78287	1.44339	2.20219	7.73684e-08	103	16521	544	155141
Headache	R51.80	ICD10fi	1–6 months	Male	1.47925	0.951213	2.30042	0.105575	23	6129	141	55513
Headache	R51.80	ICD10fi	1–6 months	Female	1.74073	1.37067	2.2107	5.93571e-06	80	10392	442	99618
Headache	R51.80	ICD10fi	6–12 months	All	1.52442	1.22656	1.8946	0.000167135	95	14769	588	139042
Headache	R51.80	ICD10fi	6–12 months	Male	1.13499	0.712429	1.80818	0.682961	20	5464	160	49591
Headache	R51.80	ICD10fi	6–12 months	Female	1.54743	1.21147	1.97655	0.000560364	75	9305	467	89401
Headache	R51.80	ICD10fi	1–2 years	All	1.33585	1.12227	1.59007	0.00128419	146	14339	1028	134525
Headache	R51.80	ICD10fi	1–2 years	Male	1.34832	0.962001	1.88978	0.0999712	39	5320	262	48097
Headache	R51.80	ICD10fi	1–2 years	Female	1.22846	1.00336	1.50406	0.0523786	107	9019	837	86477
Dizziness and giddiness	R42	ICD10	1–6 months	All	1.46102	1.23656	1.72622	9.31664e-06	161	16521	1038	155141
Dizziness and giddiness	R42	ICD10	1–6 months	Male	1.41748	1.04116	1.92982	0.0325499	47	6129	301	55513
Dizziness and giddiness	R42	ICD10	1–6 months	Female	1.55396	1.27371	1.89588	1.56556e-05	114	10392	706	99618
Dizziness and giddiness	R42	ICD10	6–12 months	All	1.36976	1.15886	1.61905	0.000256949	159	14769	1096	139042
Dizziness and giddiness	R42	ICD10	6–12 months	Male	1.21175	0.877116	1.67406	0.281118	42	5464	315	49591
Dizziness and giddiness	R42	ICD10	6–12 months	Female	1.41746	1.16604	1.72308	0.000534674	117	9305	796	89401
Dizziness and giddiness	R42	ICD10	1–2 years	All	1.15459	1.01105	1.3185	0.0367787	249	14339	2028	134525
Dizziness and giddiness	R42	ICD10	1–2 years	Male	1.40367	1.10888	1.77683	0.00570343	81	5320	524	48097
Dizziness and giddiness	R42	ICD10	1–2 years	Female	1.21424	1.03267	1.42772	0.0209881	168	9019	1331	86477

### Sheet: S2_sex_difference
Supplementary Table S2. Sex differences in selected post-diagnostic clinical associations
Phenotype	Time window	Male OR	Male CI low	Male CI high	Female OR	Female CI low	Female CI high	Z	P for sex difference	FDR q
Bell palsy	1–6 months	22.8037	13.1927	39.4163	8.15413	5.31968	12.4989	2.90356	0.00368949	0.0332054
Bell palsy	6–12 months	7.27915	3.76977	14.0555	3.80884	2.23815	6.48182	1.50063	0.13345	0.600527
Bell palsy	1–2 years	2.62042	1.33866	5.12946	2.39987	1.43112	4.0244	0.203312	0.838891	0.888238
Joint pain	1–6 months	2.34175	1.92795	2.84437	1.52037	1.32987	1.73815	3.58629	0.000335422	0.00603759
Joint pain	6–12 months	1.77703	1.44731	2.18186	1.64303	1.44162	1.87258	0.631437	0.527755	0.723317
Joint pain	1–2 years	1.68203	1.43239	1.97517	1.30769	1.17347	1.45727	2.54661	0.0108776	0.0652657
Paraesthesia of skin	1–6 months	2.73587	1.69726	4.41003	2.79079	2.00134	3.89166	-0.066964	0.94661	0.94661
Paraesthesia of skin	6–12 months	2.00481	1.14539	3.50908	2.95458	2.17037	4.02214	-1.18922	0.234355	0.638145
Paraesthesia of skin	1–2 years	2.06339	1.31078	3.24812	1.65815	1.24119	2.21519	0.796126	0.425959	0.723317
Dermatitis	1–6 months	2.00145	1.57132	2.54933	2.42224	2.06179	2.84569	-1.28661	0.198231	0.638145
Dermatitis	6–12 months	1.61767	1.25706	2.08171	1.75774	1.48167	2.08525	-0.534299	0.593135	0.723317
Dermatitis	1–2 years	1.58853	1.29931	1.94213	1.49555	1.29621	1.72554	0.479232	0.631774	0.723317
Headache	1–6 months	1.47925	0.951213	2.30042	1.74073	1.37067	2.2107	-0.635397	0.52517	0.723317
Headache	6–12 months	1.13499	0.712429	1.80818	1.54743	1.21147	1.97655	-1.15481	0.248167	0.638145
Headache	1–2 years	1.34832	0.962001	1.88978	1.22846	1.00336	1.50406	0.463581	0.642948	0.723317
Dizziness and giddiness	1–6 months	1.41748	1.04116	1.92982	1.55396	1.27371	1.89588	-0.490814	0.623558	0.723317
Dizziness and giddiness	6–12 months	1.21175	0.877116	1.67406	1.41746	1.16604	1.72308	-0.813906	0.415699	0.723317
Dizziness and giddiness	1–2 years	1.40367	1.10888	1.77683	1.21424	1.03267	1.42772	0.993497	0.320468	0.721052

### Sheet: S3_cross_phenotype
Supplementary Table S3. Cross-phenotype look-up of overall Lyme disease GWAS lead variants in FinnGen
Lyme locus	Lead variant	Temporal phenotype	FinnGen phenotype	Beta	P	Cases	Controls
HLA-DQA1	rs9271222	Bell palsy	Bell's palsy	0.0558977	0.0484161	5270	428227
HLA-DQA1	rs9271222	Dermatitis	Dermatitis	-0.0597278	9.70644e-08	35780	422365
HLA-DQA1	rs9271222	Dizziness and giddiness	Other peripheral vertigo	0.0789059	0.0172775	3837	471232
HLA-DQA1	rs9271222	Joint pain	Pain in joint	0.0248876	0.0213467	44305	245763
SCGB1D2	rs2232950	Bell palsy	Bell's palsy	0.0443042	0.0272471	5270	428227
SCGB1D2	rs2232950	Dermatitis	Dermatitis and eczema	0.0120669	0.0344707	77390	422365
SCGB1D2	rs2232950	Dizziness and giddiness	Vertigo of central origin	0.135082	0.0221432	605	471232
SCGB1D2	rs2232950	Joint pain	Pain in joint	0.0185129	0.0148648	44305	245763
